# Dengue spatiotemporal patterns in Minas Gerais, Brazil, 2014 – 2023: regional epidemic forces dominate over the environmental impact of the Brumadinho dam collapse

**DOI:** 10.64898/2026.05.19.26353615

**Authors:** Gabriel da Rocha Fernandes, Aline Bruna Martins Vaz, Paula Luize Camargos Fonseca, Wanderson Kleber Oliveira, Eric Roberto Guimarães Rocha Aguiar, Bruna Coelho Lopes, César Rossas Mota-Filho, Múcio Leão Pessoa Castro, Carlos Ernesto Starling

**Affiliations:** Instituto René Rachou - Fiocruz Minas Belo Horizonte BR; Universidade Professor Edson Antônio Velano (UNIFENAS) Department of Medical Educaiton Belo Horizonte BR; Universidade Federal de Minas Gerais (UFMG) Department of Genetics, Ecology and Evolution Belo Horizonte BR; Hospital das Forças Armadas Brasilia BR Centro Universitário (Uniceplac) Medical School Brasília BR; Universidade Estadual de Santa Cruz (UESC) Department of Engineering and Computation Ilhéus BR; Universidade Federal de Minas Gerais (UFMG) Department of Sanitary and Environmental Engineering Belo Horizonte BR; Pathos Ltda. Belo Horizonte BR; Infection Control Ltda. Belo Horizonte BR

## Abstract

**Background:** Dengue is a major public health problem in Brazil, and Minas Gerais is one of the states with the highest burden. In January 2019, the Brumadinho dam collapse released about 12 million cubic meters of iron ore tailings into the Paraopeba River basin, causing environmental disturbance that could plausibly affect vector habitats and dengue transmission. We evaluated the spatiotemporal dynamics of dengue in Minas Gerais from 2014 to 2023 and tested whether the disaster was associated with changes in affected municipalities.

**Methods:** We performed an ecological spatiotemporal analysis using dengue notifications from SINAN for all municipalities in Minas Gerais (2014–2023). Municipalities were classified as Paraopeba basin, regional controls, or state controls. Temporal similarity was assessed using Pearson correlation-based hierarchical clustering and non-metric multidimensional scaling (NMDS). Sources of variation were examined with PERMANOVA and principal component analysis (PCA). A linear mixed-effects model with municipality as a random effect was used to test changes after 2019, with pre/post contrasts estimated from marginal means.

**Results:** Dengue showed strong temporal synchrony across the state, with major epidemic peaks in 2015–2016, 2019, and 2023. Health region explained 31.5% of the variation in temporal incidence profiles (p = 0.001), whereas Paraopeba basin status explained no significant variation (p = 0.998). No temporal cluster was enriched for municipalities in the Paraopeba basin. PCA identified 2023, 2019, and 2016 as the main years driving variability. In the mixed model, year was significant (p < 0.001), but Paraopeba basin status and its interaction with time were not. Incidence increased significantly after 2019 in non-exposed municipalities (p < 0.001), but not in basin municipalities (p = 0.088).

**Conclusions:** Dengue dynamics in Minas Gerais were driven mainly by regional and state-wide epidemic processes, with no significant independent effect of the Brumadinho dam collapse on notified dengue patterns.
