## Supplementary Table S1 for "Dengue spatiotemporal patterns in Minas Gerais, Brazil, 2014 – 2023: regional epidemic forces dominate over the environmental impact of the Brumadinho dam collapse"

### Sheet: Sheet1
Municipality	Health Region	Study Group	Population (2022)	2014	2015	2016	2017	2018	2019	2020	2021	2022	2023
Betim	BETIM	Paraopeba basin	411846	2011	26179	19299	2534	1588	54953	1703	894	525	10971
Brumadinho	BETIM	Paraopeba basin	38915	134	1051	2228	137	100	1438	301	136	210	535
Esmeraldas	BETIM	Paraopeba basin	85598	197	1476	4003	160	93	3990	300	163	40	1255
Florestal	BETIM	Paraopeba basin	8045	2	208	366	24	5	349	52	1	3	100
Igarape	BETIM	Paraopeba basin	45847	61	1432	2148	108	35	2921	149	95	90	1679
Juatuba	BETIM	Paraopeba basin	30716	55	2091	972	103	28	1781	216	85	44	1077
Mario Campos	BETIM	Paraopeba basin	15900	127	400	752	24	17	1270	63	17	68	571
Mateus Leme	BETIM	Paraopeba basin	37841	625	1075	1933	199	54	2071	117	38	19	724
Sao Joaquim de Bicas	BETIM	Paraopeba basin	34348	29	1096	1102	62	12	1890	108	13	24	663
Curvelo	CURVELO	Paraopeba basin	80665	428	498	5300	302	217	4989	293	280	377	1815
Felixlandia	CURVELO	Paraopeba basin	13978	883	274	527	98	60	1404	230	307	14	412
Tres Marias	CURVELO	Paraopeba basin	28895	1296	125	404	52	208	1277	123	55	31	599
Para de Minas	PARA DE MINAS/NOVA SERRANA	Paraopeba basin	97139	143	638	4562	572	151	3605	5091	626	17	1207
Sao Jose da Varginha	PARA DE MINAS/NOVA SERRANA	Paraopeba basin	4536	122	9	256	3	10	99	238	8	2	28
Sao Goncalo do Abaete	PATOS DE MINAS	Paraopeba basin	7375	26	3	275	12	13	286	23	31	41	190
Abaete	SETE LAGOAS	Paraopeba basin	22675	149	492	300	21	19	678	121	18	44	547
Biquinhas	SETE LAGOAS	Paraopeba basin	2383	26	74	58	4	6	10	0	1	20	322
Caetanopolis	SETE LAGOAS	Paraopeba basin	11435	8	82	324	97	51	139	113	96	11	892
Fortuna de Minas	SETE LAGOAS	Paraopeba basin	3093	15	40	129	0	5	49	52	11	0	12
Maravilhas	SETE LAGOAS	Paraopeba basin	7333	2	61	524	5	18	668	53	3	4	328
Morada Nova de Minas	SETE LAGOAS	Paraopeba basin	9067	441	215	531	30	112	251	99	48	84	677
Paineiras	SETE LAGOAS	Paraopeba basin	4224	118	194	207	7	12	113	22	6	257	218
Papagaios	SETE LAGOAS	Paraopeba basin	13920	12	320	1093	5	12	448	663	94	21	59
Paraopeba	SETE LAGOAS	Paraopeba basin	24107	84	115	787	178	46	253	179	191	14	1672
Pequi	SETE LAGOAS	Paraopeba basin	4155	45	248	468	19	72	317	31	24	4	18
Pompeu	SETE LAGOAS	Paraopeba basin	31047	64	492	1454	74	37	1138	312	27	9	745
Bonfim	BETIM	Regional control	7434	3	26	66	20	18	91	15	12	11	119
Crucilandia	BETIM	Regional control	5434	9	19	75	3	2	73	2	1	2	169
Piedade dos Gerais	BETIM	Regional control	5019	3	10	44	1	0	23	5	0	1	7
Rio Manso	BETIM	Regional control	5568	2	404	244	23	20	220	45	43	18	15
Augusto de Lima	CURVELO	Regional control	4538	23	110	293	3	7	218	30	7	0	70
Buenopolis	CURVELO	Regional control	9150	57	118	148	4	18	250	7	3	4	63
Corinto	CURVELO	Regional control	23532	176	246	1699	48	14	1056	27	21	24	1763
Inimutaba	CURVELO	Regional control	7371	72	54	225	19	5	176	5	5	5	358
Monjolos	CURVELO	Regional control	2169	3	6	115	28	21	52	31	10	0	12
Morro da Garca	CURVELO	Regional control	2411	0	7	325	14	3	107	3	4	1	43
Presidente Juscelino	CURVELO	Regional control	3465	39	4	75	15	1	125	23	14	5	51
Santo Hipolito	CURVELO	Regional control	2717	0	9	125	11	2	60	0	5	19	68
Conceicao do Para	PARA DE MINAS/NOVA SERRANA	Regional control	5415	18	28	182	2	11	124	50	8	25	154
Igaratinga	PARA DE MINAS/NOVA SERRANA	Regional control	10830	32	144	1026	16	18	213	261	41	45	242
Leandro Ferreira	PARA DE MINAS/NOVA SERRANA	Regional control	3199	25	7	45	2	2	78	45	1	6	49
Nova Serrana	PARA DE MINAS/NOVA SERRANA	Regional control	105552	705	691	2508	97	785	4636	838	240	1845	7751
Onca de Pitangui	PARA DE MINAS/NOVA SERRANA	Regional control	2969	24	9	84	1	1	43	44	7	12	66
Pitangui	PARA DE MINAS/NOVA SERRANA	Regional control	26685	46	92	878	34	20	897	110	48	9	1497
Cruzeiro da Fortaleza	PATOS DE MINAS	Regional control	3521	36	2	2	2	3	57	1	2	11	212
Guarda-Mor	PATOS DE MINAS	Regional control	6539	348	24	44	9	16	480	21	8	48	190
Guimarania	PATOS DE MINAS	Regional control	8478	19	196	340	40	12	421	14	1	16	262
Lagamar	PATOS DE MINAS	Regional control	6631	64	8	54	4	5	217	6	2	11	171
Lagoa Formosa	PATOS DE MINAS	Regional control	18904	105	498	135	52	7	616	478	5	59	789
Patos de Minas	PATOS DE MINAS	Regional control	159235	2014	1329	2155	838	195	7754	1509	370	3404	7468
Presidente Olegario	PATOS DE MINAS	Regional control	18765	72	55	246	20	55	1543	60	41	164	56
Serra do Salitre	PATOS DE MINAS	Regional control	11801	8	73	61	6	31	209	79	37	19	414
Varjao de Minas	PATOS DE MINAS	Regional control	6969	8	8	42	12	7	144	71	12	49	127
Vazante	PATOS DE MINAS	Regional control	19975	100	80	280	11	58	869	102	24	121	1261
Aracai	SETE LAGOAS	Regional control	2181	4	29	169	1	2	25	5	1	1	43
Baldim	SETE LAGOAS	Regional control	7492	25	119	328	7	5	146	17	1	3	72
Cachoeira da Prata	SETE LAGOAS	Regional control	3693	86	216	172	31	3	55	57	9	15	39
Capim Branco	SETE LAGOAS	Regional control	10663	43	188	456	12	8	611	314	25	7	172
Cedro do Abaete	SETE LAGOAS	Regional control	1081	1	15	18	0	4	13	1	0	14	61
Cordisburgo	SETE LAGOAS	Regional control	7547	3	35	149	1	4	315	66	20	8	176
Funilandia	SETE LAGOAS	Regional control	4686	1	77	132	6	2	274	49	32	17	115
Inhauma	SETE LAGOAS	Regional control	6239	20	460	187	21	3	313	401	11	6	115
Jequitiba	SETE LAGOAS	Regional control	5883	2	25	409	2	1	261	29	1	2	224
Prudente de Morais	SETE LAGOAS	Regional control	11466	11	29	436	10	8	257	67	49	9	396
Quartel Geral	SETE LAGOAS	Regional control	3179	6	251	75	2	4	44	28	11	10	91
Santana de Pirapama	SETE LAGOAS	Regional control	7030	1	260	218	9	0	98	71	4	3	13
Sete Lagoas	SETE LAGOAS	Regional control	227397	632	2138	15975	538	514	10754	4281	558	29	4129
