## Supplementary Table S2 for "Dengue spatiotemporal patterns in Minas Gerais, Brazil, 2014 – 2023: regional epidemic forces dominate over the environmental impact of the Brumadinho dam collapse"

### Sheet: Sheet1
Cluster	Study Group	Odds Ratio	p-value	Adjusted p-value	Sig.
4	Paraopeba basin	0	0.147875	0.622593
1	Paraopeba basin	2.15723	0.249037	0.622593
3	Paraopeba basin	0.517797	0.396868	0.661447
5	Paraopeba basin	3.27202	0.554953	0.693691
2	Paraopeba basin	1.20197	0.796295	0.796295
Cluster	Health region	Odds Ratio	p-value	Adjusted p-value	Sig.
1	BETIM	7.66741	0.00226639	0.0566597	+
3	PATOS DE MINAS	6.88756	0.00592056	0.074007	+
4	SETE LAGOAS	8.12727	0.0517126	0.407858
5	CURVELO	11.4857	0.0677382	0.407858
2	PATOS DE MINAS	0.146664	0.0815716	0.407858
2	BETIM	0.269063	0.113834	0.441727
2	PARA DE MINAS/NOVA SERRANA	3.43756	0.123684	0.441727
2	CURVELO	2.49564	0.182393	0.569978
1	SETE LAGOAS	0.466605	0.257126	0.661208
3	CURVELO	0.23325	0.264483	0.661208
5	PATOS DE MINAS	2.64779	0.421355	0.931112
3	BETIM	0.436583	0.48792	0.931112
5	SETE LAGOAS	0	0.547605	0.931112
4	CURVELO	0	0.581659	0.931112
4	PATOS DE MINAS	0	0.581659	0.931112
2	SETE LAGOAS	1.47074	0.595912	0.931112
1	PARA DE MINAS/NOVA SERRANA	0.388416	0.668658	0.941983
1	CURVELO	0.611557	0.715907	0.941983
1	PATOS DE MINAS	0.611557	0.715907	0.941983
4	PARA DE MINAS/NOVA SERRANA	0	1	1
3	PARA DE MINAS/NOVA SERRANA	0.89728	1	1
3	SETE LAGOAS	0.863017	1	1
4	BETIM	1.04103	1	1
5	BETIM	0	1	1
5	PARA DE MINAS/NOVA SERRANA	0	1	1
